# Radiomic analysis of patient and inter-organ heterogeneity in response to immunotherapies and BRAF targeted therapy in metastatic melanoma

**DOI:** 10.1101/2024.04.26.24306411

**Authors:** Alexandra Tompkins, Zane N. Gray, Rebekah E. Dadey, Serafettin Zenkin, Nasim Batavani, Sarah Newman, Afsaneh Amouzegar, Murat Ak, Nursima Ak, Taha Yasin Pak, Vishal Peddagangireddy, Priyadarshini Mamindla, Sarah Behr, Amy Goodman, Darcy L. Ploucha, John M. Kirkwood, Hassane M. Zarour, Yana G. Najjar, Diwakar Davar, Rivka Colen, Jason J. Luke, Riyue Bao

## Abstract

**Background:** Variability in treatment response may be attributable to organ-level heterogeneity in tumor lesions. Radiomic analysis of medical images can elucidate non-invasive biomarkers of clinical outcome. Organ-specific radiomic comparison across immunotherapies and targeted therapies has not been previously reported.

**Methods:** We queried UPMC Hillman Cancer Center registry for patients with metastatic melanoma (MEL) treated with immune checkpoint inhibitors (ICI) (anti-PD1/CTLA4 [ipilimumab+nivolumab; I+N] or anti-PD1 monotherapy) or BRAF targeted therapy. Best overall response was measured using RECIST v1.1. Lesions were segmented into discrete volume-of-interest with 400 radiomics features extracted. Overall and organ-specific machine-learning models were constructed to predict disease control (DC) *versus* progressive disease (PD) using XGBoost.

**Results:** 291 MEL patients were identified, including 242 ICI (91 I+N, 151 PD1) and 49 BRAF. 667 metastases were analyzed, including 541 ICI (236 I+N, 305 PD1) and 126 BRAF. Across cohorts, baseline demographics included 39-47% female, 24-29% M1C, 24-46% M1D, and 61-80% with elevated LDH. Among patients experiencing DC, the organs with the greatest reduction were liver (−88%±12%, I+N; mean±S.E.M.) and lung (−72%±8%, I+N). For patients with multiple same-organ target lesions, the highest inter-lesion heterogeneity was observed in brain among patients who received ICI while no intra-organ heterogeneity was observed in BRAF. 267 patients were kept for radiomic modeling, including 221 ICI (86 I+N, 135 PD1) and 46 BRAF. Models consisting of optimized radiomic signatures classified DC/PD across I+N (AUC=0.85) and PD1 (0.71) and within individual organ sites (AUC=0.72∼0.94). Integration of clinical variables improved the models’ performance. Comparison of models between treatments and across organ sites suggested mostly non-overlapping DC or PD features. Skewness, kurtosis, and informational measure of correlation (IMC) were among the radiomic features shared between overall response models. Kurtosis and IMC were also utilized by multiple organ-site models.

**Conclusions:** Differential organ-specific response was observed across BRAF and ICI with within organ heterogeneity observed for ICI but not for BRAF. Radiomic features of organ-specific response demonstrated little overlap. Integrating clinical factors with radiomics improves the prediction of disease course outcome and prediction of tumor heterogeneity.
