## Supplementary material for "Radiomic analysis of patient and inter-organ heterogeneity in response to immunotherapies and BRAF targeted therapy in metastatic melanoma": Supp Table 1-5

### Sheet: Index
Supplementary Tables
Supplemental Table 1. Demographic and clinical characteristics of the patients.
Supplemental Table 2. List of 400 radiomics features extracted from scans.
Supplemental Table 3. Description and definition of the radiomics features.
Supplemental Table 4. Tumor size changes per organ per cohort as shown in Fig. S3.
Supplemental Table 5. Comparison of radiomics features across models as shown in Fig. 4C.

### Sheet: TableS1
	All ICI	Ipilimumab/nivolumab	PD1	BRAF targeted therapy
	(I+N & PD1)
Characteristic	Number (%)	Number (%)	Number (%)	Number (%)
Total # of patients for RECIST v1.1 scoring	242 (100)	91 (100)	151 (100)	49 (100)
Total # of metastases	541	236	305	126
Age at start of treatment	67	62	70	54
	Range	Range	Range	Range
	(20-94)	(20-87)	(31-94)	(26-92)
Sex
Female	92 (38)	43 (47)	49 (32)	19 (39)
Male	150 (62)	48 (53)	102 (68)	31 (61)
Melanoma subtype
Cutaneous	213 (88)	73 (80)	140 (93)	49 (100)
Non-cutaneous	25 (10)	18 (30)	7 (5)	0 (0)
Unknown	4 (2)	0 (0)	4 (2)	0 (0)
Mutation status
BRAFV600	84 (35)	41 (45)	43 (28)	49 (100)
non-BRAFV600	139 (57)	47 (52)	92 (61)	0 (0)
Unknown	19 (8)	3 (3)	16 (11)	0 (0)
Line of immunotherapy [1]
First if ICI; None if BRAF	199 (82)	65 (71)	134 (89)	28 (57)
Second if ICI; First if BRAF	37 (15)	20 (22)	17 (11)	18 (37)
≥3 of ICI; ≥2 if BRAF	6 (3)	6 (7)	0 (0)	3 (6)
AJCC Stage
M1a- Cutaneous	49 (20)	16 (18)	33 (22)	9 (18)
M1b- Lung	51 (21)	12 (13)	39 (26)	6 (12)
M1c- Visceral	68 (28)	26 (29)	42 (28)	12 (24)
M1d- CNS	74 (31)	37 (40)	37 (24)	22 (46)
Baseline LDH
Median	219	240	210	237
> ULN [2]	173 (71)	73 (80)	100 (66)	30 (61)
> 2x ULN	39 (16)	21 (23)	18 (12)	10 (20)
Unknown	24 (10)	5 (6)	19 (13)	10 (20)
Baseline NLR
Median	3.4	3.3	3.4	4.2
> 3.0	140 (58)	53 (58)	87 (58)	29 (59)
Unknown	5 (2)	1 (1)	4 (2)	2 (4)
[1] Line of immunotherapy includes: first, second, three or more lines if ICI (I+N, PD1) cohort; or none, first, two or more if BRAF cohort
[2] ULN = upper limit normal, the institutional ULN of LDH is 170

### Sheet: TableS2
Index	Type	Category	ID	Name	Grey.level
1	histogram	First_Order	FOF001	Minimum	NA
2	histogram	First_Order	FOF002	Maximum	NA
3	histogram	First_Order	FOF003	Mean	NA
4	histogram	First_Order	FOF004	Standard_Deviation	NA
5	histogram	First_Order	FOF005	Percentile_1	NA
6	histogram	First_Order	FOF006	Percentile_5	NA
7	histogram	First_Order	FOF007	Percentile_95	NA
8	histogram	First_Order	FOF008	Percentile_99	NA
9	histogram	First_Order	FOF009	Skewness	NA
10	histogram	First_Order	FOF010	Kurtosis	NA
11	texture	Second_Order	SOF001	AngularSecondMoment_Avg	8
12	texture	Second_Order	SOF002	Contrast_Avg	8
13	texture	Second_Order	SOF003	Correlation_Avg	8
14	texture	Second_Order	SOF004	SumOfSquares_Avg	8
15	texture	Second_Order	SOF005	InverseDifferenceMoment_Avg	8
16	texture	Second_Order	SOF006	SumAverage_Avg	8
17	texture	Second_Order	SOF007	SumVariance_Avg	8
18	texture	Second_Order	SOF008	SumEntropy_Avg	8
19	texture	Second_Order	SOF009	Entropy_Avg	8
20	texture	Second_Order	SOF010	DifferenceVariance_Avg	8
21	texture	Second_Order	SOF011	DifferenceEntropy_Avg	8
22	texture	Second_Order	SOF012	InformationMeasureOfCorrelation_1_Avg	8
23	texture	Second_Order	SOF013	InformationMeasureOfCorrelation_2_Avg	8
24	texture	Second_Order	SOF014	AngularSecondMoment_Range	8
25	texture	Second_Order	SOF015	Contrast_Range	8
26	texture	Second_Order	SOF016	Correlation_Range	8
27	texture	Second_Order	SOF017	SumOfSquares_Range	8
28	texture	Second_Order	SOF018	InverseDifferenceMoment_Range	8
29	texture	Second_Order	SOF019	SumAverage_Range	8
30	texture	Second_Order	SOF020	SumVariance_Range	8
31	texture	Second_Order	SOF021	SumEntropy_Range	8
32	texture	Second_Order	SOF022	Entropy_Range	8
33	texture	Second_Order	SOF023	DifferenceVariance_Range	8
34	texture	Second_Order	SOF024	DifferenceEntropy_Range	8
35	texture	Second_Order	SOF025	InformationMeasureOfCorrelation_1_Range	8
36	texture	Second_Order	SOF026	InformationMeasureOfCorrelation_2_Range	8
37	texture	Second_Order	SOF027	AngularSecondMoment_Var	8
38	texture	Second_Order	SOF028	Contrast_Var	8
39	texture	Second_Order	SOF029	Correlation_Var	8
40	texture	Second_Order	SOF030	SumOfSquares_Var	8
41	texture	Second_Order	SOF031	InverseDifferenceMoment_Var	8
42	texture	Second_Order	SOF032	SumAverage_Var	8
43	texture	Second_Order	SOF033	SumVariance_Var	8
44	texture	Second_Order	SOF034	SumEntropy_Var	8
45	texture	Second_Order	SOF035	Entropy_Var	8
46	texture	Second_Order	SOF036	DifferenceVariance_Var	8
47	texture	Second_Order	SOF037	DifferenceEntropy_Var	8
48	texture	Second_Order	SOF038	InformationMeasureOfCorrelation_1_Var	8
49	texture	Second_Order	SOF039	InformationMeasureOfCorrelation_2_Var	8
50	texture	Second_Order	SOF040	AngularSecondMoment_Avg	16
51	texture	Second_Order	SOF041	Contrast_Avg	16
52	texture	Second_Order	SOF042	Correlation_Avg	16
53	texture	Second_Order	SOF043	SumOfSquares_Avg	16
54	texture	Second_Order	SOF044	InverseDifferenceMoment_Avg	16
55	texture	Second_Order	SOF045	SumAverage_Avg	16
56	texture	Second_Order	SOF046	SumVariance_Avg	16
57	texture	Second_Order	SOF047	SumEntropy_Avg	16
58	texture	Second_Order	SOF048	Entropy_Avg	16
59	texture	Second_Order	SOF049	DifferenceVariance_Avg	16
60	texture	Second_Order	SOF050	DifferenceEntropy_Avg	16
61	texture	Second_Order	SOF051	InformationMeasureOfCorrelation_1_Avg	16
62	texture	Second_Order	SOF052	InformationMeasureOfCorrelation_2_Avg	16
63	texture	Second_Order	SOF053	AngularSecondMoment_Range	16
64	texture	Second_Order	SOF054	Contrast_Range	16
65	texture	Second_Order	SOF055	Correlation_Range	16
66	texture	Second_Order	SOF056	SumOfSquares_Range	16
67	texture	Second_Order	SOF057	InverseDifferenceMoment_Range	16
68	texture	Second_Order	SOF058	SumAverage_Range	16
69	texture	Second_Order	SOF059	SumVariance_Range	16
70	texture	Second_Order	SOF060	SumEntropy_Range	16
71	texture	Second_Order	SOF061	Entropy_Range	16
72	texture	Second_Order	SOF062	DifferenceVariance_Range	16
73	texture	Second_Order	SOF063	DifferenceEntropy_Range	16
74	texture	Second_Order	SOF064	InformationMeasureOfCorrelation_1_Range	16
75	texture	Second_Order	SOF065	InformationMeasureOfCorrelation_2_Range	16
76	texture	Second_Order	SOF066	AngularSecondMoment_Var	16
77	texture	Second_Order	SOF067	Contrast_Var	16
78	texture	Second_Order	SOF068	Correlation_Var	16
79	texture	Second_Order	SOF069	SumOfSquares_Var	16
80	texture	Second_Order	SOF070	InverseDifferenceMoment_Var	16
81	texture	Second_Order	SOF071	SumAverage_Var	16
82	texture	Second_Order	SOF072	SumVariance_Var	16
83	texture	Second_Order	SOF073	SumEntropy_Var	16
84	texture	Second_Order	SOF074	Entropy_Var	16
85	texture	Second_Order	SOF075	DifferenceVariance_Var	16
86	texture	Second_Order	SOF076	DifferenceEntropy_Var	16
87	texture	Second_Order	SOF077	InformationMeasureOfCorrelation_1_Var	16
88	texture	Second_Order	SOF078	InformationMeasureOfCorrelation_2_Var	16
89	texture	Second_Order	SOF079	AngularSecondMoment_Avg	32
90	texture	Second_Order	SOF080	Contrast_Avg	32
91	texture	Second_Order	SOF081	Correlation_Avg	32
92	texture	Second_Order	SOF082	SumOfSquares_Avg	32
93	texture	Second_Order	SOF083	InverseDifferenceMoment_Avg	32
94	texture	Second_Order	SOF084	SumAverage_Avg	32
95	texture	Second_Order	SOF085	SumVariance_Avg	32
96	texture	Second_Order	SOF086	SumEntropy_Avg	32
97	texture	Second_Order	SOF087	Entropy_Avg	32
98	texture	Second_Order	SOF088	DifferenceVariance_Avg	32
99	texture	Second_Order	SOF089	DifferenceEntropy_Avg	32
100	texture	Second_Order	SOF090	InformationMeasureOfCorrelation_1_Avg	32
101	texture	Second_Order	SOF091	InformationMeasureOfCorrelation_2_Avg	32
102	texture	Second_Order	SOF092	AngularSecondMoment_Range	32
103	texture	Second_Order	SOF093	Contrast_Range	32
104	texture	Second_Order	SOF094	Correlation_Range	32
105	texture	Second_Order	SOF095	SumOfSquares_Range	32
106	texture	Second_Order	SOF096	InverseDifferenceMoment_Range	32
107	texture	Second_Order	SOF097	SumAverage_Range	32
108	texture	Second_Order	SOF098	SumVariance_Range	32
109	texture	Second_Order	SOF099	SumEntropy_Range	32
110	texture	Second_Order	SOF100	Entropy_Range	32
111	texture	Second_Order	SOF101	DifferenceVariance_Range	32
112	texture	Second_Order	SOF102	DifferenceEntropy_Range	32
113	texture	Second_Order	SOF103	InformationMeasureOfCorrelation_1_Range	32
114	texture	Second_Order	SOF104	InformationMeasureOfCorrelation_2_Range	32
115	texture	Second_Order	SOF105	AngularSecondMoment_Var	32
116	texture	Second_Order	SOF106	Contrast_Var	32
117	texture	Second_Order	SOF107	Correlation_Var	32
118	texture	Second_Order	SOF108	SumOfSquares_Var	32
119	texture	Second_Order	SOF109	InverseDifferenceMoment_Var	32
120	texture	Second_Order	SOF110	SumAverage_Var	32
121	texture	Second_Order	SOF111	SumVariance_Var	32
122	texture	Second_Order	SOF112	SumEntropy_Var	32
123	texture	Second_Order	SOF113	Entropy_Var	32
124	texture	Second_Order	SOF114	DifferenceVariance_Var	32
125	texture	Second_Order	SOF115	DifferenceEntropy_Var	32
126	texture	Second_Order	SOF116	InformationMeasureOfCorrelation_1_Var	32
127	texture	Second_Order	SOF117	InformationMeasureOfCorrelation_2_Var	32
128	texture	Second_Order	SOF118	AngularSecondMoment_Avg	64
129	texture	Second_Order	SOF119	Contrast_Avg	64
130	texture	Second_Order	SOF120	Correlation_Avg	64
131	texture	Second_Order	SOF121	SumOfSquares_Avg	64
132	texture	Second_Order	SOF122	InverseDifferenceMoment_Avg	64
133	texture	Second_Order	SOF123	SumAverage_Avg	64
134	texture	Second_Order	SOF124	SumVariance_Avg	64
135	texture	Second_Order	SOF125	SumEntropy_Avg	64
136	texture	Second_Order	SOF126	Entropy_Avg	64
137	texture	Second_Order	SOF127	DifferenceVariance_Avg	64
138	texture	Second_Order	SOF128	DifferenceEntropy_Avg	64
139	texture	Second_Order	SOF129	InformationMeasureOfCorrelation_1_Avg	64
140	texture	Second_Order	SOF130	InformationMeasureOfCorrelation_2_Avg	64
141	texture	Second_Order	SOF131	AngularSecondMoment_Range	64
142	texture	Second_Order	SOF132	Contrast_Range	64
143	texture	Second_Order	SOF133	Correlation_Range	64
144	texture	Second_Order	SOF134	SumOfSquares_Range	64
145	texture	Second_Order	SOF135	InverseDifferenceMoment_Range	64
146	texture	Second_Order	SOF136	SumAverage_Range	64
147	texture	Second_Order	SOF137	SumVariance_Range	64
148	texture	Second_Order	SOF138	SumEntropy_Range	64
149	texture	Second_Order	SOF139	Entropy_Range	64
150	texture	Second_Order	SOF140	DifferenceVariance_Range	64
151	texture	Second_Order	SOF141	DifferenceEntropy_Range	64
152	texture	Second_Order	SOF142	InformationMeasureOfCorrelation_1_Range	64
153	texture	Second_Order	SOF143	InformationMeasureOfCorrelation_2_Range	64
154	texture	Second_Order	SOF144	AngularSecondMoment_Var	64
155	texture	Second_Order	SOF145	Contrast_Var	64
156	texture	Second_Order	SOF146	Correlation_Var	64
157	texture	Second_Order	SOF147	SumOfSquares_Var	64
158	texture	Second_Order	SOF148	InverseDifferenceMoment_Var	64
159	texture	Second_Order	SOF149	SumAverage_Var	64
160	texture	Second_Order	SOF150	SumVariance_Var	64
161	texture	Second_Order	SOF151	SumEntropy_Var	64
162	texture	Second_Order	SOF152	Entropy_Var	64
163	texture	Second_Order	SOF153	DifferenceVariance_Var	64
164	texture	Second_Order	SOF154	DifferenceEntropy_Var	64
165	texture	Second_Order	SOF155	InformationMeasureOfCorrelation_1_Var	64
166	texture	Second_Order	SOF156	InformationMeasureOfCorrelation_2_Var	64
167	texture	Second_Order	SOF157	AngularSecondMoment_Avg	256
168	texture	Second_Order	SOF158	Contrast_Avg	256
169	texture	Second_Order	SOF159	Correlation_Avg	256
170	texture	Second_Order	SOF160	SumOfSquares_Avg	256
171	texture	Second_Order	SOF161	InverseDifferenceMoment_Avg	256
172	texture	Second_Order	SOF162	SumAverage_Avg	256
173	texture	Second_Order	SOF163	SumVariance_Avg	256
174	texture	Second_Order	SOF164	SumEntropy_Avg	256
175	texture	Second_Order	SOF165	Entropy_Avg	256
176	texture	Second_Order	SOF166	DifferenceVariance_Avg	256
177	texture	Second_Order	SOF167	DifferenceEntropy_Avg	256
178	texture	Second_Order	SOF168	InformationMeasureOfCorrelation_1_Avg	256
179	texture	Second_Order	SOF169	InformationMeasureOfCorrelation_2_Avg	256
180	texture	Second_Order	SOF170	AngularSecondMoment_Range	256
181	texture	Second_Order	SOF171	Contrast_Range	256
182	texture	Second_Order	SOF172	Correlation_Range	256
183	texture	Second_Order	SOF173	SumOfSquares_Range	256
184	texture	Second_Order	SOF174	InverseDifferenceMoment_Range	256
185	texture	Second_Order	SOF175	SumAverage_Range	256
186	texture	Second_Order	SOF176	SumVariance_Range	256
187	texture	Second_Order	SOF177	SumEntropy_Range	256
188	texture	Second_Order	SOF178	Entropy_Range	256
189	texture	Second_Order	SOF179	DifferenceVariance_Range	256
190	texture	Second_Order	SOF180	DifferenceEntropy_Range	256
191	texture	Second_Order	SOF181	InformationMeasureOfCorrelation_1_Range	256
192	texture	Second_Order	SOF182	InformationMeasureOfCorrelation_2_Range	256
193	texture	Second_Order	SOF183	AngularSecondMoment_Var	256
194	texture	Second_Order	SOF184	Contrast_Var	256
195	texture	Second_Order	SOF185	Correlation_Var	256
196	texture	Second_Order	SOF186	SumOfSquares_Var	256
197	texture	Second_Order	SOF187	InverseDifferenceMoment_Var	256
198	texture	Second_Order	SOF188	SumAverage_Var	256
199	texture	Second_Order	SOF189	SumVariance_Var	256
200	texture	Second_Order	SOF190	SumEntropy_Var	256
201	texture	Second_Order	SOF191	Entropy_Var	256
202	texture	Second_Order	SOF192	DifferenceVariance_Var	256
203	texture	Second_Order	SOF193	DifferenceEntropy_Var	256
204	texture	Second_Order	SOF194	InformationMeasureOfCorrelation_1_Var	256
205	texture	Second_Order	SOF195	InformationMeasureOfCorrelation_2_Var	256
206	texture	Second_Order	SOVF001	AngularSecondMoment_Avg.DividedByVolume	8
207	texture_volume_adjusted	Second_Order	SOVF002	Contrast_Avg.DividedByVolume	8
208	texture_volume_adjusted	Second_Order	SOVF003	Correlation_Avg.DividedByVolume	8
209	texture_volume_adjusted	Second_Order	SOVF004	SumOfSquares_Avg.DividedByVolume	8
210	texture_volume_adjusted	Second_Order	SOVF005	InverseDifferenceMoment_Avg.DividedByVolume	8
211	texture_volume_adjusted	Second_Order	SOVF006	SumAverage_Avg.DividedByVolume	8
212	texture_volume_adjusted	Second_Order	SOVF007	SumVariance_Avg.DividedByVolume	8
213	texture_volume_adjusted	Second_Order	SOVF008	SumEntropy_Avg.DividedByVolume	8
214	texture_volume_adjusted	Second_Order	SOVF009	Entropy_Avg.DividedByVolume	8
215	texture_volume_adjusted	Second_Order	SOVF010	DifferenceVariance_Avg.DividedByVolume	8
216	texture_volume_adjusted	Second_Order	SOVF011	DifferenceEntropy_Avg.DividedByVolume	8
217	texture_volume_adjusted	Second_Order	SOVF012	InformationMeasureOfCorrelation_1_Avg.DividedByVolume	8
218	texture_volume_adjusted	Second_Order	SOVF013	InformationMeasureOfCorrelation_2_Avg.DividedByVolume	8
219	texture_volume_adjusted	Second_Order	SOVF014	AngularSecondMoment_Range.DividedByVolume	8
220	texture_volume_adjusted	Second_Order	SOVF015	Contrast_Range.DividedByVolume	8
221	texture_volume_adjusted	Second_Order	SOVF016	Correlation_Range.DividedByVolume	8
222	texture_volume_adjusted	Second_Order	SOVF017	SumOfSquares_Range.DividedByVolume	8
223	texture_volume_adjusted	Second_Order	SOVF018	InverseDifferenceMoment_Range.DividedByVolume	8
224	texture_volume_adjusted	Second_Order	SOVF019	SumAverage_Range.DividedByVolume	8
225	texture_volume_adjusted	Second_Order	SOVF020	SumVariance_Range.DividedByVolume	8
226	texture_volume_adjusted	Second_Order	SOVF021	SumEntropy_Range.DividedByVolume	8
227	texture_volume_adjusted	Second_Order	SOVF022	Entropy_Range.DividedByVolume	8
228	texture_volume_adjusted	Second_Order	SOVF023	DifferenceVariance_Range.DividedByVolume	8
229	texture_volume_adjusted	Second_Order	SOVF024	DifferenceEntropy_Range.DividedByVolume	8
230	texture_volume_adjusted	Second_Order	SOVF025	InformationMeasureOfCorrelation_1_Range.DividedByVolume	8
231	texture_volume_adjusted	Second_Order	SOVF026	InformationMeasureOfCorrelation_2_Range.DividedByVolume	8
232	texture_volume_adjusted	Second_Order	SOVF027	AngularSecondMoment_Var.DividedByVolume	8
233	texture_volume_adjusted	Second_Order	SOVF028	Contrast_Var.DividedByVolume	8
234	texture_volume_adjusted	Second_Order	SOVF029	Correlation_Var.DividedByVolume	8
235	texture_volume_adjusted	Second_Order	SOVF030	SumOfSquares_Var.DividedByVolume	8
236	texture_volume_adjusted	Second_Order	SOVF031	InverseDifferenceMoment_Var.DividedByVolume	8
237	texture_volume_adjusted	Second_Order	SOVF032	SumAverage_Var.DividedByVolume	8
238	texture_volume_adjusted	Second_Order	SOVF033	SumVariance_Var.DividedByVolume	8
239	texture_volume_adjusted	Second_Order	SOVF034	SumEntropy_Var.DividedByVolume	8
240	texture_volume_adjusted	Second_Order	SOVF035	Entropy_Var.DividedByVolume	8
241	texture_volume_adjusted	Second_Order	SOVF036	DifferenceVariance_Var.DividedByVolume	8
242	texture_volume_adjusted	Second_Order	SOVF037	DifferenceEntropy_Var.DividedByVolume	8
243	texture_volume_adjusted	Second_Order	SOVF038	InformationMeasureOfCorrelation_1_Var.DividedByVolume	8
244	texture_volume_adjusted	Second_Order	SOVF039	InformationMeasureOfCorrelation_2_Var.DividedByVolume	8
245	texture_volume_adjusted	Second_Order	SOVF040	AngularSecondMoment_Avg.DividedByVolume	16
246	texture_volume_adjusted	Second_Order	SOVF041	Contrast_Avg.DividedByVolume	16
247	texture_volume_adjusted	Second_Order	SOVF042	Correlation_Avg.DividedByVolume	16
248	texture_volume_adjusted	Second_Order	SOVF043	SumOfSquares_Avg.DividedByVolume	16
249	texture_volume_adjusted	Second_Order	SOVF044	InverseDifferenceMoment_Avg.DividedByVolume	16
250	texture_volume_adjusted	Second_Order	SOVF045	SumAverage_Avg.DividedByVolume	16
251	texture_volume_adjusted	Second_Order	SOVF046	SumVariance_Avg.DividedByVolume	16
252	texture_volume_adjusted	Second_Order	SOVF047	SumEntropy_Avg.DividedByVolume	16
253	texture_volume_adjusted	Second_Order	SOVF048	Entropy_Avg.DividedByVolume	16
254	texture_volume_adjusted	Second_Order	SOVF049	DifferenceVariance_Avg.DividedByVolume	16
255	texture_volume_adjusted	Second_Order	SOVF050	DifferenceEntropy_Avg.DividedByVolume	16
256	texture_volume_adjusted	Second_Order	SOVF051	InformationMeasureOfCorrelation_1_Avg.DividedByVolume	16
257	texture_volume_adjusted	Second_Order	SOVF052	InformationMeasureOfCorrelation_2_Avg.DividedByVolume	16
258	texture_volume_adjusted	Second_Order	SOVF053	AngularSecondMoment_Range.DividedByVolume	16
259	texture_volume_adjusted	Second_Order	SOVF054	Contrast_Range.DividedByVolume	16
260	texture_volume_adjusted	Second_Order	SOVF055	Correlation_Range.DividedByVolume	16
261	texture_volume_adjusted	Second_Order	SOVF056	SumOfSquares_Range.DividedByVolume	16
262	texture_volume_adjusted	Second_Order	SOVF057	InverseDifferenceMoment_Range.DividedByVolume	16
263	texture_volume_adjusted	Second_Order	SOVF058	SumAverage_Range.DividedByVolume	16
264	texture_volume_adjusted	Second_Order	SOVF059	SumVariance_Range.DividedByVolume	16
265	texture_volume_adjusted	Second_Order	SOVF060	SumEntropy_Range.DividedByVolume	16
266	texture_volume_adjusted	Second_Order	SOVF061	Entropy_Range.DividedByVolume	16
267	texture_volume_adjusted	Second_Order	SOVF062	DifferenceVariance_Range.DividedByVolume	16
268	texture_volume_adjusted	Second_Order	SOVF063	DifferenceEntropy_Range.DividedByVolume	16
269	texture_volume_adjusted	Second_Order	SOVF064	InformationMeasureOfCorrelation_1_Range.DividedByVolume	16
270	texture_volume_adjusted	Second_Order	SOVF065	InformationMeasureOfCorrelation_2_Range.DividedByVolume	16
271	texture_volume_adjusted	Second_Order	SOVF066	AngularSecondMoment_Var.DividedByVolume	16
272	texture_volume_adjusted	Second_Order	SOVF067	Contrast_Var.DividedByVolume	16
273	texture_volume_adjusted	Second_Order	SOVF068	Correlation_Var.DividedByVolume	16
274	texture_volume_adjusted	Second_Order	SOVF069	SumOfSquares_Var.DividedByVolume	16
275	texture_volume_adjusted	Second_Order	SOVF070	InverseDifferenceMoment_Var.DividedByVolume	16
276	texture_volume_adjusted	Second_Order	SOVF071	SumAverage_Var.DividedByVolume	16
277	texture_volume_adjusted	Second_Order	SOVF072	SumVariance_Var.DividedByVolume	16
278	texture_volume_adjusted	Second_Order	SOVF073	SumEntropy_Var.DividedByVolume	16
279	texture_volume_adjusted	Second_Order	SOVF074	Entropy_Var.DividedByVolume	16
280	texture_volume_adjusted	Second_Order	SOVF075	DifferenceVariance_Var.DividedByVolume	16
281	texture_volume_adjusted	Second_Order	SOVF076	DifferenceEntropy_Var.DividedByVolume	16
282	texture_volume_adjusted	Second_Order	SOVF077	InformationMeasureOfCorrelation_1_Var.DividedByVolume	16
283	texture_volume_adjusted	Second_Order	SOVF078	InformationMeasureOfCorrelation_2_Var.DividedByVolume	16
284	texture_volume_adjusted	Second_Order	SOVF079	AngularSecondMoment_Avg.DividedByVolume	32
285	texture_volume_adjusted	Second_Order	SOVF080	Contrast_Avg.DividedByVolume	32
286	texture_volume_adjusted	Second_Order	SOVF081	Correlation_Avg.DividedByVolume	32
287	texture_volume_adjusted	Second_Order	SOVF082	SumOfSquares_Avg.DividedByVolume	32
288	texture_volume_adjusted	Second_Order	SOVF083	InverseDifferenceMoment_Avg.DividedByVolume	32
289	texture_volume_adjusted	Second_Order	SOVF084	SumAverage_Avg.DividedByVolume	32
290	texture_volume_adjusted	Second_Order	SOVF085	SumVariance_Avg.DividedByVolume	32
291	texture_volume_adjusted	Second_Order	SOVF086	SumEntropy_Avg.DividedByVolume	32
292	texture_volume_adjusted	Second_Order	SOVF087	Entropy_Avg.DividedByVolume	32
293	texture_volume_adjusted	Second_Order	SOVF088	DifferenceVariance_Avg.DividedByVolume	32
294	texture_volume_adjusted	Second_Order	SOVF089	DifferenceEntropy_Avg.DividedByVolume	32
295	texture_volume_adjusted	Second_Order	SOVF090	InformationMeasureOfCorrelation_1_Avg.DividedByVolume	32
296	texture_volume_adjusted	Second_Order	SOVF091	InformationMeasureOfCorrelation_2_Avg.DividedByVolume	32
297	texture_volume_adjusted	Second_Order	SOVF092	AngularSecondMoment_Range.DividedByVolume	32
298	texture_volume_adjusted	Second_Order	SOVF093	Contrast_Range.DividedByVolume	32
299	texture_volume_adjusted	Second_Order	SOVF094	Correlation_Range.DividedByVolume	32
300	texture_volume_adjusted	Second_Order	SOVF095	SumOfSquares_Range.DividedByVolume	32
301	texture_volume_adjusted	Second_Order	SOVF096	InverseDifferenceMoment_Range.DividedByVolume	32
302	texture_volume_adjusted	Second_Order	SOVF097	SumAverage_Range.DividedByVolume	32
303	texture_volume_adjusted	Second_Order	SOVF098	SumVariance_Range.DividedByVolume	32
304	texture_volume_adjusted	Second_Order	SOVF099	SumEntropy_Range.DividedByVolume	32
305	texture_volume_adjusted	Second_Order	SOVF100	Entropy_Range.DividedByVolume	32
306	texture_volume_adjusted	Second_Order	SOVF101	DifferenceVariance_Range.DividedByVolume	32
307	texture_volume_adjusted	Second_Order	SOVF102	DifferenceEntropy_Range.DividedByVolume	32
308	texture_volume_adjusted	Second_Order	SOVF103	InformationMeasureOfCorrelation_1_Range.DividedByVolume	32
309	texture_volume_adjusted	Second_Order	SOVF104	InformationMeasureOfCorrelation_2_Range.DividedByVolume	32
310	texture_volume_adjusted	Second_Order	SOVF105	AngularSecondMoment_Var.DividedByVolume	32
311	texture_volume_adjusted	Second_Order	SOVF106	Contrast_Var.DividedByVolume	32
312	texture_volume_adjusted	Second_Order	SOVF107	Correlation_Var.DividedByVolume	32
313	texture_volume_adjusted	Second_Order	SOVF108	SumOfSquares_Var.DividedByVolume	32
314	texture_volume_adjusted	Second_Order	SOVF109	InverseDifferenceMoment_Var.DividedByVolume	32
315	texture_volume_adjusted	Second_Order	SOVF110	SumAverage_Var.DividedByVolume	32
316	texture_volume_adjusted	Second_Order	SOVF111	SumVariance_Var.DividedByVolume	32
317	texture_volume_adjusted	Second_Order	SOVF112	SumEntropy_Var.DividedByVolume	32
318	texture_volume_adjusted	Second_Order	SOVF113	Entropy_Var.DividedByVolume	32
319	texture_volume_adjusted	Second_Order	SOVF114	DifferenceVariance_Var.DividedByVolume	32
320	texture_volume_adjusted	Second_Order	SOVF115	DifferenceEntropy_Var.DividedByVolume	32
321	texture_volume_adjusted	Second_Order	SOVF116	InformationMeasureOfCorrelation_1_Var.DividedByVolume	32
322	texture_volume_adjusted	Second_Order	SOVF117	InformationMeasureOfCorrelation_2_Var.DividedByVolume	32
323	texture_volume_adjusted	Second_Order	SOVF118	AngularSecondMoment_Avg.DividedByVolume	64
324	texture_volume_adjusted	Second_Order	SOVF119	Contrast_Avg.DividedByVolume	64
325	texture_volume_adjusted	Second_Order	SOVF120	Correlation_Avg.DividedByVolume	64
326	texture_volume_adjusted	Second_Order	SOVF121	SumOfSquares_Avg.DividedByVolume	64
327	texture_volume_adjusted	Second_Order	SOVF122	InverseDifferenceMoment_Avg.DividedByVolume	64
328	texture_volume_adjusted	Second_Order	SOVF123	SumAverage_Avg.DividedByVolume	64
329	texture_volume_adjusted	Second_Order	SOVF124	SumVariance_Avg.DividedByVolume	64
330	texture_volume_adjusted	Second_Order	SOVF125	SumEntropy_Avg.DividedByVolume	64
331	texture_volume_adjusted	Second_Order	SOVF126	Entropy_Avg.DividedByVolume	64
332	texture_volume_adjusted	Second_Order	SOVF127	DifferenceVariance_Avg.DividedByVolume	64
333	texture_volume_adjusted	Second_Order	SOVF128	DifferenceEntropy_Avg.DividedByVolume	64
334	texture_volume_adjusted	Second_Order	SOVF129	InformationMeasureOfCorrelation_1_Avg.DividedByVolume	64
335	texture_volume_adjusted	Second_Order	SOVF130	InformationMeasureOfCorrelation_2_Avg.DividedByVolume	64
336	texture_volume_adjusted	Second_Order	SOVF131	AngularSecondMoment_Range.DividedByVolume	64
337	texture_volume_adjusted	Second_Order	SOVF132	Contrast_Range.DividedByVolume	64
338	texture_volume_adjusted	Second_Order	SOVF133	Correlation_Range.DividedByVolume	64
339	texture_volume_adjusted	Second_Order	SOVF134	SumOfSquares_Range.DividedByVolume	64
340	texture_volume_adjusted	Second_Order	SOVF135	InverseDifferenceMoment_Range.DividedByVolume	64
341	texture_volume_adjusted	Second_Order	SOVF136	SumAverage_Range.DividedByVolume	64
342	texture_volume_adjusted	Second_Order	SOVF137	SumVariance_Range.DividedByVolume	64
343	texture_volume_adjusted	Second_Order	SOVF138	SumEntropy_Range.DividedByVolume	64
344	texture_volume_adjusted	Second_Order	SOVF139	Entropy_Range.DividedByVolume	64
345	texture_volume_adjusted	Second_Order	SOVF140	DifferenceVariance_Range.DividedByVolume	64
346	texture_volume_adjusted	Second_Order	SOVF141	DifferenceEntropy_Range.DividedByVolume	64
347	texture_volume_adjusted	Second_Order	SOVF142	InformationMeasureOfCorrelation_1_Range.DividedByVolume	64
348	texture_volume_adjusted	Second_Order	SOVF143	InformationMeasureOfCorrelation_2_Range.DividedByVolume	64
349	texture_volume_adjusted	Second_Order	SOVF144	AngularSecondMoment_Var.DividedByVolume	64
350	texture_volume_adjusted	Second_Order	SOVF145	Contrast_Var.DividedByVolume	64
351	texture_volume_adjusted	Second_Order	SOVF146	Correlation_Var.DividedByVolume	64
352	texture_volume_adjusted	Second_Order	SOVF147	SumOfSquares_Var.DividedByVolume	64
353	texture_volume_adjusted	Second_Order	SOVF148	InverseDifferenceMoment_Var.DividedByVolume	64
354	texture_volume_adjusted	Second_Order	SOVF149	SumAverage_Var.DividedByVolume	64
355	texture_volume_adjusted	Second_Order	SOVF150	SumVariance_Var.DividedByVolume	64
356	texture_volume_adjusted	Second_Order	SOVF151	SumEntropy_Var.DividedByVolume	64
357	texture_volume_adjusted	Second_Order	SOVF152	Entropy_Var.DividedByVolume	64
358	texture_volume_adjusted	Second_Order	SOVF153	DifferenceVariance_Var.DividedByVolume	64
359	texture_volume_adjusted	Second_Order	SOVF154	DifferenceEntropy_Var.DividedByVolume	64
360	texture_volume_adjusted	Second_Order	SOVF155	InformationMeasureOfCorrelation_1_Var.DividedByVolume	64
361	texture_volume_adjusted	Second_Order	SOVF156	InformationMeasureOfCorrelation_2_Var.DividedByVolume	64
362	texture_volume_adjusted	Second_Order	SOVF157	AngularSecondMoment_Avg.DividedByVolume	256
363	texture_volume_adjusted	Second_Order	SOVF158	Contrast_Avg.DividedByVolume	256
364	texture_volume_adjusted	Second_Order	SOVF159	Correlation_Avg.DividedByVolume	256
365	texture_volume_adjusted	Second_Order	SOVF160	SumOfSquares_Avg.DividedByVolume	256
366	texture_volume_adjusted	Second_Order	SOVF161	InverseDifferenceMoment_Avg.DividedByVolume	256
367	texture_volume_adjusted	Second_Order	SOVF162	SumAverage_Avg.DividedByVolume	256
368	texture_volume_adjusted	Second_Order	SOVF163	SumVariance_Avg.DividedByVolume	256
369	texture_volume_adjusted	Second_Order	SOVF164	SumEntropy_Avg.DividedByVolume	256
370	texture_volume_adjusted	Second_Order	SOVF165	Entropy_Avg.DividedByVolume	256
371	texture_volume_adjusted	Second_Order	SOVF166	DifferenceVariance_Avg.DividedByVolume	256
372	texture_volume_adjusted	Second_Order	SOVF167	DifferenceEntropy_Avg.DividedByVolume	256
373	texture_volume_adjusted	Second_Order	SOVF168	InformationMeasureOfCorrelation_1_Avg.DividedByVolume	256
374	texture_volume_adjusted	Second_Order	SOVF169	InformationMeasureOfCorrelation_2_Avg.DividedByVolume	256
375	texture_volume_adjusted	Second_Order	SOVF170	AngularSecondMoment_Range.DividedByVolume	256
376	texture_volume_adjusted	Second_Order	SOVF171	Contrast_Range.DividedByVolume	256
377	texture_volume_adjusted	Second_Order	SOVF172	Correlation_Range.DividedByVolume	256
378	texture_volume_adjusted	Second_Order	SOVF173	SumOfSquares_Range.DividedByVolume	256
379	texture_volume_adjusted	Second_Order	SOVF174	InverseDifferenceMoment_Range.DividedByVolume	256
380	texture_volume_adjusted	Second_Order	SOVF175	SumAverage_Range.DividedByVolume	256
381	texture_volume_adjusted	Second_Order	SOVF176	SumVariance_Range.DividedByVolume	256
382	texture_volume_adjusted	Second_Order	SOVF177	SumEntropy_Range.DividedByVolume	256
383	texture_volume_adjusted	Second_Order	SOVF178	Entropy_Range.DividedByVolume	256
384	texture_volume_adjusted	Second_Order	SOVF179	DifferenceVariance_Range.DividedByVolume	256
385	texture_volume_adjusted	Second_Order	SOVF180	DifferenceEntropy_Range.DividedByVolume	256
386	texture_volume_adjusted	Second_Order	SOVF181	InformationMeasureOfCorrelation_1_Range.DividedByVolume	256
387	texture_volume_adjusted	Second_Order	SOVF182	InformationMeasureOfCorrelation_2_Range.DividedByVolume	256
388	texture_volume_adjusted	Second_Order	SOVF183	AngularSecondMoment_Var.DividedByVolume	256
389	texture_volume_adjusted	Second_Order	SOVF184	Contrast_Var.DividedByVolume	256
390	texture_volume_adjusted	Second_Order	SOVF185	Correlation_Var.DividedByVolume	256
391	texture_volume_adjusted	Second_Order	SOVF186	SumOfSquares_Var.DividedByVolume	256
392	texture_volume_adjusted	Second_Order	SOVF187	InverseDifferenceMoment_Var.DividedByVolume	256
393	texture_volume_adjusted	Second_Order	SOVF188	SumAverage_Var.DividedByVolume	256
394	texture_volume_adjusted	Second_Order	SOVF189	SumVariance_Var.DividedByVolume	256
395	texture_volume_adjusted	Second_Order	SOVF190	SumEntropy_Var.DividedByVolume	256
396	texture_volume_adjusted	Second_Order	SOVF191	Entropy_Var.DividedByVolume	256
397	texture_volume_adjusted	Second_Order	SOVF192	DifferenceVariance_Var.DividedByVolume	256
398	texture_volume_adjusted	Second_Order	SOVF193	DifferenceEntropy_Var.DividedByVolume	256
399	texture_volume_adjusted	Second_Order	SOVF194	InformationMeasureOfCorrelation_1_Var.DividedByVolume	256
400	texture_volume_adjusted	Second_Order	SOVF195	InformationMeasureOfCorrelation_2_Var.DividedByVolume	256

### Sheet: TableS3
Category	Feature	Description
First_Order	Minimum	Lowest pixel intensity within the volume of interest (VOI).
First_Order	Maximum	Highest pixel intensity within the VOI.
First_Order	Mean	Average intensity across the VOI, Representing the central tendency of the intensity values in VOI.
First_Order	Standard Deviation	Measures the amount of variation or dispersion of intensity values around the mean.
First_Order	Percentiles (1, 5, 95, 99)	Values below which a given percentage of intensities fall, providing insights into low and high intensity regions in the VOI.
First_Order	Skewness	Measures distribution asymmetry, positive skew suggests dominance of lower intensity values (darker areas), while negative skew suggests dominance of higher intensity values (brighter areas).
First_Order	Kurtosis	Measures the distribution's 'tailedness'. High kurtosis in an image's intensity distribution indicates the presence of outliers and extreme values, which could correspond to areas of significant texture contrast.
Second_Order	Angular Second Moment	Measures pixel value uniformity. High values suggests a homogeneous texture.
Second_Order	Contrast	Quantifies intensity variations between adjacent pixels. High contrast may highlight boundaries or irregularities.
Second_Order	Correlation	Measures linear dependency between pixel values. High correlation suggests ordered texture; low values suggest chaos.
Second_Order	Variance	Measures pixel value spread around the mean. High variance may indicate significant intensity fluctuations.
Second_Order	Inverse Difference Moment	Quantifies local homogeneity. High values suggest uniform pixel values contributing to a uniform texture pattern.
Second_Order	Sum Average	Calculates average of sums of pixel pairs with specific distance and direction. Higher values suggest uniform patterns.
Second_Order	Sum Variance	Quantifies variance of sums of pixel pairs. High values may suggest diverse and complex textures.
Second_Order	Sum Entropy	Measures entropy of sums of pixel pairs. Higher values indicate greater variability and complexity in texture.
Second_Order	Entropy	Captures randomness of pixel values. High entropy suggests a heterogeneous texture pattern.
Second_Order	Difference Variance	Measures variance of differences between pixel pairs. High values may indicate regions with significant differences.
Second_Order	Difference Entropy	Quantifies entropy of pixel differences. Higher values suggest complex and irregular textures.
Second_Order	Information Measures of Correlation ( I & II )	Captures correlation between pixel pairs using information theory. Low values indicate greater dependency between pixel values.

### Sheet: TableS4
Cohort	Metastasis.site	DC.mean	PD.mean	DC.stderr	PD.stderr	#Patients
ICI	adrenal	-59.2564	88.633	11.5	37.6858	22
ICI	brain	-47.2482	21.6906	8.75966	14.7346	44
ICI	liver	-66.4713	49.9035	7.8401	14.0473	46
ICI	lung	-62.7409	21.2903	4.91563	9.01853	92
ICI	nodes	-46.5417	13.6915	5.2954	6.98052	94
ICI	soft.tissue	-52.8359	27.2906	6.14876	6.89274	85
I+N	adrenal	-60.1469	116.172	14.6366	54.0803	10
I+N	brain	-62.1729	29.0441	12.79	19.0096	25
I+N	liver	-88.3588	64.2379	11.6412	19.4612	22
I+N	lung	-71.9487	41.3259	8.38506	12.865	36
I+N	nodes	-42.1458	32.9603	8.11778	9.5965	37
I+N	soft.tissue	-55.0225	35.3374	11.5548	5.47146	33
PD1	adrenal	-58.8606	33.5548	15.8358	12.0021	12
PD1	brain	-33.6803	7.90269	10.9762	23.7691	19
PD1	liver	-59.1755	28.402	8.9489	18.776	24
PD1	lung	-59.008	-0.854293	5.97348	10.7633	56
PD1	nodes	-49.3257	0.845639	7.01528	9.02369	57
PD1	soft.tissue	-51.9613	19.6096	7.38124	12.3593	52
BRAF	adrenal [1]	-70.8571	NA	29.1429	NA	2
BRAF	brain	-40.8258	-30.6373	8.316	NA	10
BRAF	liver	-58.1306	57.7983	7.95278	69.1001	22
BRAF	lung	-54.8322	-17.1082	8.11427	33.6437	16
BRAF	nodes	-47.9379	-19.4971	7.77861	34.7568	22
BRAF	soft.tissue	-56.819	-18.0361	7.3604	14.2582	25
[1] only 2 patients had adrenal metastases in BRAF cohort, therefore were excluded from analysis.

### Sheet: Table_S5
Feature.ID [1]	Feature.name [2]	I+N.patients.readiomicsOnly	I+N.patients.radiomics&clinical	PD1.patients.radiomicsOnly	PD1.patients.radiomics&clinical	I+N.Lung	I+N.LN	I+N.Liver	I+N.SoftTissue	I+N.Brain	PD1.Lung	PD1.LN	PD1.Liver	PD1.SoftTissue	I+N.pan-organ	PD1.pan-organ
Clinical	Age		DC		DC
Clinical	Albumin_baseline		PD		DC
Clinical	BMI		DC		DC
Clinical	Eosinophil_count_baseline		DC		DC
Clinical	AJCC_stage_01M1c				PD
Clinical	NLR				PD
SOF001	AngularSecondMoment_Avg		PD	PD	PD
SOVF001,SOVF157	AngularSecondMoment_Avg.DividedByVolume	PD	PD	DC							PD		PD
SOF002	Contrast_Avg	PD	PD
SOF003,SOF042,SOF081	Correlation_Avg	DC	DC		PD	DC	DC							DC		DC
SOF016	Correlation_Range						PD
SOF010,SOF049	DifferenceVariance_Avg	DC	DC	PD	PD
SOF062,SOF101,SOF179	DifferenceVariance_Range	PD	PD	DC							DC	DC			PD
SOVF101	DifferenceVariance_Range.DividedByVolume			DC
SOF035	Entropy_Var							PD
SOF013,SOF052,SOF091,SOF130,SOF169	InformationMeasureOfCorrelation_2_Avg	DC	DC	DC								DC	DC			DC
SOF143,SOF182	InformationMeasureOfCorrelation_2_Range			DC
SOF117	InformationMeasureOfCorrelation_2_Var															DC
SOVF195	InformationMeasureOfCorrelation_2_Var.DividedByVolume				PD
SOF012,SOF051,SOF129,SOF168	InformationMeasureOfCorrelation_1_Avg	PD	PD		DC						DC					DC
SOF181	InformationMeasureOfCorrelation_1_Range				PD	PD
SOF116,SOF155	InformationMeasureOfCorrelation_1_Var			PD	PD
SOVF194	InformationMeasureOfCorrelation_1_Var.DividedByVolume															PD
SOF057	InverseDifferenceMoment_Range							PD
FOF010	Kurtosis	DC		DC	DC		DC							DC	DC	DC
FOF002	Maximum	DC	DC
FOF001	Minimum	DC	DC	DC	DC				DC			PD				PD
FOF009	Skewness	PD		PD	PD											PD
FOF004	Standard_Deviation	PD	PD	DC						DC
SOF086	SumEntropy_Avg											DC
SOF034,SOF073	SumEntropy_Var			DC						DC
SOF004	SumOfSquares_Avg															DC
SOF017,SOF056	SumOfSquares_Range			DC	DC									DC		DC
SOF007,SOF124	SumVariance_Avg			DC	DC					DC
SOVF007	SumVariance_Avg.DividedByVolume			DC
SOF033	SumVariance_Var				DC
[1] Features of variable importance (VarImp) ≥ 20 in each model were included in these comparisons.
[2] Same features at different grey levels were collapased into one.
